# Spike mutations of the SARS-CoV-2 Omicron: more likely to occur in the epitopes

**DOI:** 10.1101/2022.03.03.22271159

**Authors:** Hu Li, Zhiwei Chen, Xiaoqing Liu, Peng Hu

## Abstract

Almost two years since the severe acute respiratory syndrome coronavirus 2 (SARS-CoV-2) outbreak in 2019, and it is still pandemic over the world. SARS-COV-2 continuing to mutate and evolve, which further exacerbated the spread of the epidemic. Omicron variant, as an emerging mutation recently in South Africa, spreaded fastly to other countries worldwide. However, the gene charicterstic of Omicron and the effect on epitopes are still unclear. In this study, we retrieved 800 SARS-CoV-2 full-length sequences from GISAID database on 14 December 2021 (Alpha 110, Beta 101, Gamma 108, Delta 110, Omicron 107, Lambda 98, Mu 101, GH/490R 65). Overall, 1320 amino acid (AA) sites were mutated in these 800 SARS-CoV-2 sequences. Covariant network analysis showed that the covariant network of Omicron variant was significantly different from other variants. Further, 218 of the 1320 AA sites were occurred in the S gene, including 78 high-frequency mutations (>90%). Notably, we identified 25 unique AA mutations in Omicron, which may affect the transmission and pathogenicity of SARS-CoV-2. Finally, we analyzed the effect of Omicron on epitope peptide. As expected, 64.1% mutations (25/39) of Omicron variants were in epitopes, which was significantly higher than in other variants. These mutations may cause a poor response to vaccines to Omicron variants. In conclusion, Omicron variants, as an emerging mutation, should be alerted for us due that it may lead to poor vaccine response, and more data is needed to evaluate the virulence and vaccines responses to this variants.
