## Supplementary Table 2 for "Spike mutations of the SARS-CoV-2 Omicron: more likely to occur in the epitopes"

### Sheet: Sheet1
Epitope	Epitope	Epitope	Epitope	Epitope
Epitope ID	Object Type	Description	Starting Position	Ending Position
997006	Discontinuous peptide	Y369, N370, S371, A372, F374, F377, K378, C379, Y380, G381, V382, S383, P384, T385, K386, L390, F429, T430, F515, E516, L517
1075135	Discontinuous peptide	R346, K444, G446, G447, N448, Y449, N450, L452, V483, E484, G485, F490, S494
1075136	Discontinuous peptide	R403, Q409, T415, G416, K417, D420, Y421, L455, F456, R457, K458, S459, N460, Y473, Q474, A475, G476, S477, F486, N487, Y489, F490, Q493,Y495, G496, Q498, N501, G502, Y505
1075913	Discontinuous peptide	D405, R408, T415, G416, Y421, F456, R457, K458, N460, Y473, Q474, A475, G476, F486, N487, T500, N501, G502, Y505
1083498	Discontinuous peptide	R403, D405, E406, R408, Q409, T415, G416, K417, D420, Y421, L455, F456, R457, K458, N460, Y473, Q474, A475, G476, S477, F486, N487, Y489, Q493, Y495, G502, Y505
1087140	Discontinuous peptide	G446, Y449, E484, G485, F486, Y489, F490, L492, Q493, S494, G496, Q498, N501, Y505
1087186	Discontinuous peptide	Y369, N370, S375, T376, F377, K378, C379, Y380, G381, V382, S383, P384, T385, K386, L390, F392, D428, T430, E516, L517
1087266	Discontinuous peptide	R403, D405, R408, T415, G416, K417, D420, Y421, Y453, L455, F456, R457, K458, S459, N460, Y473, Q474, A475, G476, S477, F486, N487, Y489, Q493, S494, Y495, G496, Q498, T500, N501, G502, Y505
1087267	Discontinuous peptide	R403, D405, T415, G416, K417, D420, Y421, Y453, L455, F456, R457, K458, N460, Y473, A475, G476, S477, F486, N487, Y489, Y495, N501, Y505
1087268	Discontinuous peptide	Y144, Y145, H146, K147, K150, W152, H245, R246, S247, Y248, L249
1087269	Discontinuous peptide	Y369, N370, F374, S375, T376, F377, K378, C379, Y380, G381, V382, S383, P384, T385, K386, L390, F392, D428, T430, L517
1181325	Discontinuous peptide	Y449, Y453, L455, F456, E484, G485, F486, Y489, F490, L492, Q493, S494
1307796	Discontinuous peptide	Y369, S375, F377, K378, C379, Y380, G381, V382, S383, P384, T385, K386, F392, P412, G413, D427, D428, F429, L517
1309147	Linear peptide	YLQPRTFLL	269	277
1309150	Discontinuous peptide	Y369, N370, F374, S375, T376, F377, K378, C379, Y380, G381, V382, S383, P384, T385, K386, L390, R408, D428, T430, L517, L518
1310037	Discontinuous peptide	G446, Y449, F456, A475, V483, E484, G485, F486, N487, Y489, Q493
1310038	Discontinuous peptide	R403, D405, T415, G416, K417, D420, Y421, Y453, L455, F456, R457, K458, N460, Y473, A475, G476, S477, F486, N487, Y489, Q493, S494, Y495, G496, T500, N501, G502, Y505
1310987	Discontinuous peptide	N334, L335, P337, G339, E340, N343, A344, T345, R346, K356, R357, S359, N360, C361, L441
1310988	Discontinuous peptide	G446, Y449, Y453, L455, F456, A475, G476, S477, T478, G485, F486, N487, Y489, Q493, Y495, Q498, N501, Y505
1310989	Discontinuous peptide	R346, F347, S349, Y351, K444, G446, G447, N448, Y449, N450, Y451, L452, T470, E484, F490, L492, Q493, S494
1311114	Discontinuous peptide	L455, Y473, A475, G476, S477, E484, G485, F486, N487, C488, Y489
1311119	Discontinuous peptide on multi chain	A: G446, Y449, L452, L455, F456, E484, G485, F486, Y489, F490, L492, Q493, S494, G496; B: F342, N343, L368, S371, A372, S373, W436, N440, L441
1311242	Discontinuous peptide	V42, F43, R44, S45, V47, L368, Y369, N370, F377, K378, C379, G381, S383, P384, T385, L390, D428, F429, T430
1311243	Discontinuous peptide	G446, Y449, N481, G482, V483, E484, G485, F486, F490, S494
1311244	Discontinuous peptide	K444, G446, Y449, N450, L452, N481, G482, V483, E484, G485, F490
1311245	Discontinuous peptide	N334, L335, P337, G339, E340, N343, A344, T345, R346, K356, R357, S359, C361, L441
1311246	Discontinuous peptide	R403, D405, T415, G416, K417, D420, Y421, Y453, L455, F456, R457, K458, N460, Y473, Q474, A475, G476, S477, T478, F486, N487, Y489, Q493, N501, Y505
1311247	Discontinuous peptide	R403, T415, G416, K417, D420, Y421, Y453, L455, F456, R457, K458, N460, Y473, A475, G476, S477, F486, N487, Y489, Q493, S494, Y495, G496, Q498, T500, N501, G502, V503, Y505
1311248	Discontinuous peptide	R403, T415, G416, K417, D420, Y421, Y453, L455, R457, K458, S459, N460, Y473, Q474, A475, G476, S477, F486, N487, Y489, Q493, Q498, T500, N501, G502, V503, Y505
1311249	Discontinuous peptide	R403, V445, G446, Y449, Y453, L455, F456, N487, Y489, Q493, Y495, G496, Q498, P499, T500, N501, G502, Y505
1311250	Discontinuous peptide	T415, G416, K417, D420, Y421, Y453, L455, F456, R457, K458, S459, N460, Y473, Q474, A475, G476, S477, F486, N487, Y489, Q493, S494, Y495, G496, Q498, T500, N501, G502, Y505
1311252	Discontinuous peptide	Y369, N370, F377, K378, C379, Y380, G381, V382, S383, P384, T385, K386, N388, L390, F392, P412, Q414, D427, D428, F429, T430, L517
1311253	Discontinuous peptide	Y369, N370, S371, A372, F374, S375, T376, F377, K378, C379, S383, P384, T385, R408, Q414
1314088	Discontinuous peptide	R403, T415, G416, K417, D420, Y421, Y453, L455, F456, R457, K458, N460, Y473, A475, G476, S477, F486, N487, Y489, T500, N501, G502, Y505
1314090	Discontinuous peptide	T345, R346, L441, D442, N448, Y449, N450, L452, F490, S494, Q498, P499, T500, R509
1314091	Discontinuous peptide	T345, R346, S438, N439, N440, L441, P499
1314098	Discontinuous peptide on multi chain	A: K444, T470, V483, F486, F490; B: R408, V503, G504
1314099	Discontinuous peptide on multi chain	A: K444, V445, G446, Y449, N450, E484, Q493, S494, Q498, Y505; B: G504
1314102	Discontinuous peptide on multi chain	A: Y449, N450, L455, T470, E471, N481, G482, V483, E484, G485, F486, Y489, F490, Q493, S494; C: A372, N440, K444, V445, T500
1314103	Discontinuous peptide on multi chain	B: Y449, L452, L455, A475, E484, G485, F486, Y489, F490, L492, Q493, S494; C: G404, D405, E406, V407, R408, Q414, T415, V503, G504, Y505, Y508
1314104	Discontinuous peptide on multi chain	B: Y449, L455, F456, V483, E484, G485, F486, N487, Y489, F490, Q493, S494; C: G339, F342, N343, V367, S371, A372, S373, F374
1334440	Discontinuous peptide	R403, T415, G416, K417, D420, Y421, Y453, L455, F456, R457, K458, S459, N460, Y473, Q474, A475, G476, S477, F486, N487, Y489, Q493, G502, Y505
1334441	Discontinuous peptide	V445, G446, Y449, F456, T478, N481, V483, E484, G485, F486, N487, Y489, F490, L492, Q493, S494, Q498, T500
1334442	Discontinuous peptide	Y144, Y145, H146, K147, K150, W152, R246, S247, Y248, L249, S256
1335408	Discontinuous peptide	R403, D405, T415, G416, K417, D420, Y421, Y453, L455, F456, R457, K458, N460, Y473, A475, G476, F486, N487, Y489, Q493, S494, Y495, G496, Q498, T500, N501, G502, G504, Y505
1335943	Discontinuous peptide	R403, K417, Y449, N450, L452, Y453, L455, F456, E484, G485, F486, Y489, F490, L492, Q493, S494, Y495, Y505
1335957	Discontinuous peptide	R403, R408, T415, G416, K417, D420, Y421, Y453, L455, F456, R457, K458, N460, Y473, Q474, A475, G476, F486, N487, Y489, Q493, S494, Y495, G496, Q498, T500, N501, G502, Y505
1335958	Discontinuous peptide	R403, T415, G416, K417, D420, Y421, Y453, L455, F456, R457, K458, N460, Y473, A475, G476, F486, N487, Y489, Q493, S494, Y495, G496, Q498, T500, N501, G502, Y505
1335959	Discontinuous peptide	R403, T415, G416, K417, D420, Y421, Y453, L455, F456, R457, K458, N460, Y473, A475, G476, S477, F486, N487, Y489, Q493, Q498, T500, N501, G502, Y505
1335960	Discontinuous peptide	R403, T415, G416, K417, D420, Y421, Y453, L455, F456, R457, K458, N460, Y473, Q474, A475, G476, F486, N487, Y489, Q493, S494, Y495, G496, Q498, T500, N501, G502, Y505
1338212	Discontinuous peptide	R403, D405, T415, G416, K417, D420, Y421, L455, F456, R457, K458, S459, N460, Y473, Q474, A475, G476, S477, F486, N487, Y489, N501, G502, Y505
1338213	Discontinuous peptide	R403, T415, G416, K417, D420, Y421, Y453, L455, R457, K458, N460, Y473, A475, G476, S477, F486, N487, Y489, Q493, S494, Y495, G496, Q498, T500, N501, G502, V503, Y505
1338215	Discontinuous peptide	Y351, Y449, L455, T470, N481, G482, V483, E484, G485, F486, C488, Y489, F490, L492, Q493, S494
1338216	Discontinuous peptide	R403, T415, G416, K417, D420, Y421, Y453, L455, F456, R457, K458, N460, Y473, Q474, A475, G476, F486, N487, Y489, Y495, G496, N501, Y505
1338222	Discontinuous peptide	Y369, S371, F377, K378, C379, Y380, G381, V382, S383, P384, T385, R408, P412, G413, Q414, T415, G416, D427, D428, F429
1338776	Discontinuous peptide	T345, N439, N440, S443, K444, V445, G446, G447, N450, Q498, P499, T500, Q506
1338777	Discontinuous peptide	Y351, K444, V445, G446, G447, N448, Y449, N450, L452, T470, E484, F490, L492, Q493, S494, Q498
1338779	Discontinuous peptide	G446, G447, Y449, F456, T470, V483, E484, G485, F486, C488, Y489, F490, P491, L492, Q493, S494, Q498
1338790	Discontinuous peptide	Y369, N370, S375, T376, F377, K378, C379, Y380, G381, V382, S383, P384, T385, K386, L390, F392, R408, T430, L517
1346701	Discontinuous peptide	N343, A344, T345, R346, S373, W436, N437, N440, L441, S443, K444, V445, N448, N450, R509
1346704	Discontinuous peptide	Y369, N370, S371, F377, K378, C379, Y380, G381, V382, S383, P384, T385, R408, P412, G413, Q414, T415, G416, D427, D428, F429
1346802	Discontinuous peptide	A27, Y28, T29, N30, F32, N61, W64, H66, I68, H69, K97, F186, N211, L212, V213, R214, D215, L216, P217, Q218, S605, N606
1346803	Discontinuous peptide	F140, G142, V143, Y145, H146, N148, N149, W152, E154, F157, A243, L244, H245
1346805	Discontinuous peptide	V16, N17, F140, G142, V143, Y144, Y145, H146, K147, N148, W152, E154, E156, R158, L244, H245, R246, L249, P251
1346806	Discontinuous peptide	V16, N17, T19, Y144, R246, S247, Y248, T250, P251, G252, D253, S254, S255, S256, G257
1346807	Discontinuous peptide	V16, N17, T20, Y144, Y145, H146, K147, N148, S155, R158, R246, L249, T250, P251, G252, D253
1346808	Discontinuous peptide	Y351, G446, Y449, N450, L452, F456, T470, T478, P479, C480, N481, G482, V483, E484, G485, F486, N487, C488, Y489, F490, P491, L492, Q493, S494
1346809	Discontinuous peptide	Y369, N370, S371, A372, F374, S375, T376, F377, K378, C379, S383, P384, D405, R408, Q409, Q414, T415, G416, N501, V503, G504, Y505
1346810	Discontinuous peptide	Y449, L452, T470, E471, I472, N481, G482, V483, E484, G485, F486, F490, L492, Q493, S494
1346815	Discontinuous peptide	L452, L455, F456, I472, N481, G482, V483, E484, G485, F486, Y489, F490
1346816	Discontinuous peptide	L455, F456, K458, Y473, A475, G476, S477, T478, G485, F486, N487, Y489, Q493
1346817	Discontinuous peptide	L455, K458, Y473, A475, G476, S477, T478, G485, F486, N487, C488, Y489, Q493
1346818	Discontinuous peptide	N334, L335, P337, G339, E340, N343, A344, T345, K356, R357, S359, C361, N440, L441
1346819	Discontinuous peptide	N440, L441, S443, K444, V445, G446, G447, N448, Y449, N450, L452, F490, L492, Q493, S494, Y495, G496
1346820	Discontinuous peptide	Q14, Y144, Y145, H146, K147, F157, G252, D253
1346821	Discontinuous peptide	R403, D405, E406, R408, Q409, T415, G416, K417, D420, Y421, Y453, L455, F456, R457, K458, N460, Y473, Q474, A475, G476, S477, F486, N487, Y489, Y495, G496, Q498, T500, N501, G502, V503, Y505
1346822	Discontinuous peptide	R403, D405, R408, T415, G416, K417, D420, Y421, Y453, L455, R457, K458, N460, Y473, Q474, A475, G476, S477, F486, N487, Y489, Q493, Y495, G496, Q498, T500, N501, G502, Y505
1346823	Discontinuous peptide	R403, E406, Q409, T415, G416, K417, D420, Y421, Y453, L455, F456, R457, K458, N460, Y473, Q474, A475, G476, F486, N487, Y489, Q493, S494, Y495, G496, Q498, T500, N501, G502, Y505
1346824	Discontinuous peptide	R403, K417, Y453, L455, F456, E484, G485, F486, N487, C488, Y489, Q493, N501, G502, Y505
1346825	Discontinuous peptide	R403, T415, G416, K417, D420, Y421, Y453, L455, F456, R457, K458, S459, N460, Y473, Q474, A475, G476, S477, F486, N487, Y489, Y495, G496, Q498, T500, N501, G502, Y505
1346826	Discontinuous peptide	W353, N354, R355, K356, R357, S359, N360, N394, Y396, P426, D428, K462, P463, F464, E465, R466, I468, E516, L518, H519, A520, T523
1346827	Discontinuous peptide	Y449, L455, F456, V483, E484, G485, F486, Y489, F490, L492, Q493, S494
1346828	Discontinuous peptide	Y473, A475, T478, F486, N487
1346830	Discontinuous peptide on multi chain	A: F342, N343, L368, S371, A372, S373, F374, W436, L441; B: K444, G446, Y449, L452, L455, F456, E484, G485, F486, Y489, F490, L492, Q493, S494
1347685	Discontinuous peptide	G446, N448, Y449, L452, E484, G485, F486, N487, Y489, F490, L492, Q493, S494
1347686	Discontinuous peptide	R403, D405, E406, R408, T415, G416, K417, D420, Y421, Y449, L455, F456, R457, K458, N460, Y473, Q474, A475, G476, S477, N487, Y489, Q493, S494, G496, T500, N501, G502, V503, Y505
1347687	Discontinuous peptide	R403, D405, R408, Q409, T415, G416, K417, Y421, Y449, Y453, L455, F456, G485, F486, N487, Y489, Q493, S494, Y495, G496, N501, Y505
1347688	Discontinuous peptide	R403, E406, R408, Q409, G416, K417, Y449, Y453, L455, F456, F486, N487, Y489, Q493, S494, Y495, G496, Q498, T500, N501, G502, Y505
1347689	Discontinuous peptide	R403, K417, Y449, L452, Y453, L455, F456, E484, G485, F486, C488, Y489, F490, L492, Q493, Y505
1347690	Discontinuous peptide	R403, R408, Q409, Q414, T415, G416, K417, D420, Y421, G446, Y449, F456, A475, G476, S477, F486, N487, Y489, Q493, S494, G496, Q498, N501, Y505
1347691	Discontinuous peptide	R403, T415, G416, K417, D420, Y421, L455, F456, R457, N460, Y473, A475, G476, F486, N487, Y489, Q493, G496, T500, N501, G502, Y505
1347692	Discontinuous peptide	T415, G416, K417, D420, Y421, L455, F456, R457, K458, N460, Y473, Q474, A475, G476, S477, F486, N487, G496, Y505
1347693	Discontinuous peptide	V483, E484, F486, Y489
1347695	Discontinuous peptide	Y421, F456, R457, Y473, A475, G476, S477, E484, G485, F486, N487, Y489, Q493
1347910	Discontinuous peptide	Q14, C15, V16, N17, T19, G142, V143, Y144, K147, E156, R158, L244, H245, R246, S247, Y248, L249, T250, P251, G252, S256
1347911	Discontinuous peptide	Q14, C15, Y144, H146, K147, E154, E156, R158, R246, Y248, L249, T250, P251, D253, S254
1347912	Discontinuous peptide	Q14, N17, L18, T76, K77, V143
1347913	Discontinuous peptide	Q14, Y144, H146, K147, N148, N149, W152, M153, E154, E156, F157, R158, R246, Y248, L249, P251, G252, D253
1347914	Discontinuous peptide	Y144, Y145, H146, K147, K150, W152, H245, R246, Y248, L249, T250, P251, G252, S254, S255, S256
1347915	Discontinuous peptide	Y144, Y145, H146, K147, N148, K150, R246, S247, Y248, L249, T250, P251, G252, D253, S254
1391788	Discontinuous peptide	G446, Y449, L452, T478, V483, E484, G485, F486, N487, Y489, F490, L492, Q493, S494, G496, Q498
1391789	Discontinuous peptide	R403, D405, R408, T415, G416, K417, D420, Y421, L455, F456, R457, K458, N460, Y473, Q474, A475, G476, S477, F486, N487, Y489, Q493, T500, N501, G502, Y505
1391790	Discontinuous peptide	S366, Y369, N370, F374, F377, C379, Y380, G381, V382, S383, P384, T385, K386, N388, L390, F392, P412, D427, D428, F429, L517
1391791	Discontinuous peptide	W353, R355, R357, Y396, P426, D427, D428, F429, K462, P463, F464, R466, S514, E516, L518, H519, A520, P521
1391793	Discontinuous peptide	Y144, Y145, H146, K147, R246, S247, Y248, L249, T250, P251, G252, S255
1391795	Discontinuous peptide	Y369, N370, S371, A372, F374, S375, T376, F377, K378, C379, Y380, V382, S383, P384, T385, G404, D405, R408, T500, N501, G502, V503, G504, Q506
1391796	Discontinuous peptide	Y449, L455, F456, V483, E484, G485, F486, Y489, F490, Q493, S494
1392002	Discontinuous peptide	S71, K97, S98, T124, Y145, H146, K147, K150, S151, W152, E180, G181, K182, Q183, N185, V213, H245, S247, Y248, L249, T259, A260, A262
1392550	Discontinuous peptide	F374, S375, T376, F377, K378, C379, Y380, G381, V382, S383, P384, T385, K386, R408, N437, V503, G504, Y508
1392552	Discontinuous peptide	R346, Y351, K444, Y449, N450, L452, T470, I472, N481, G482, V483, E484, F490, L492, S494
1392553	Discontinuous peptide	R403, T415, G416, K417, D420, Y421, Y453, L455, F456, R457, K458, N460, Y473, Q474, A475, G476, S477, F486, N487, Y489, Q493, S494, Y495, G496, Q498, T500, N501, G502, Y505
1392577	Discontinuous peptide	N439, N440, S443, K444, V445, G446, G447, Y449, N450, S494, P499, T500, Q506
1392578	Discontinuous peptide	R403, T415, G416, K417, D420, Y421, Y453, L455, F456, R457, K458, N460, Y473, Q474, A475, G476, S477, F486, N487, Y489, Q493, Y505
1392579	Discontinuous peptide	T415, Y421, A475, G476, N487, S494, G502
1392580	Discontinuous peptide	Y369, N370, F374, S375, T376, F377, K378, C379, Y380, G381, V382, S383, P384, T385, K386, F429, T430, F515, L517
1392587	Discontinuous peptide on multi chain	A: G339, F342, N343, T345, R346, V367, L368, S371, S373, F374, W436, N437, S438, N440, L441, K444, N448, N450; E: Y449, Q498
1392588	Discontinuous peptide on multi chain	B: A372, S375, T376, R408, V503, G504, Y508; C: Y351, Y449, L452, T470, I472, Y473, G482, V483, E484, G485, F486, Y489, F490, L492, Q493, S494
1392589	Discontinuous peptide on multi chain	B: Y449, L452, L455, F456, A475, G482, E484, G485, F486, Y489, F490, L492, Q493, S494; C: S375, T376, K378, R408, Q409, Q414, K417, V503, G504, Y505, Q506, Y508
1397231	Discontinuous peptide	R346, N439, N440, S443, K444, V445, G446, G447, N450, Q498, P499, T500, N501, G502, Q506
1397232	Discontinuous peptide	D405, K417, L455, F456, A475, G476, S477, E484, G485, F486, N487, Y489
1397518	Discontinuous peptide	F456, Y473, A475, G476, S477, T478, V483, E484, G485, F486, N487, C488, Y489
1397523	Discontinuous peptide	R346, K444, Y449, N450, L452, I472, N481, G482, V483, E484, F490, L492
1397524	Discontinuous peptide	R403, D405, T415, G416, K417, D420, Y421, L455, F456, R457, K458, N460, Y473, A475, G476, S477, E484, F486, N487, Y489, F490, Q493, S494, G496, Q498, N501, G502, Y505
1397525	Discontinuous peptide	R403, D405, T415, G416, K417, D420, Y421, Y453, L455, F456, R457, K458,S459, N460, Y473, A475, G476, S477, F486, N487, Y489, Q493, G496, Q498, T500, N501, G502, Y505
1397526	Discontinuous peptide	R403, T415, K417, D420, Y421, L455, R457, K458, N460, Y473, Q474, A475, G476, S477, T478, F486, N487, Y489, N501, G502, Y505
1406411	Discontinuous peptide	G181, K182, N211
1406413	Discontinuous peptide	Q183
1539320	Discontinuous peptide	K417, L455, F456, Y473, Q474, A475, G476, S477, T478, C480, E484, G485, F486, C488, Y489, Q493
1539322	Discontinuous peptide	L455, F456, A475, G476, S477, T478, E484, F486, N487, Y489
1539325	Discontinuous peptide	E340, V341, N343, T345, R346, F347, A348, Y351, N354, K356, L441, Y449, N450, R466, I468, T470, N481, G482, V483, E484, F490
1539326	Discontinuous peptide	Q14, Y144, Y145, H146, K147, M153, F157, R158, R246, Y248, L249, T250, P251, G252, D253, S254
1556270	Discontinuous peptide	Y369, A372, S373, F374, S375, T376, F377, K378, C379, P384, R408, N437, G502, V503, Q506, Y508
1594755	Discontinuous peptide	L455, Y473, A475, G476, S477, T478, E484, G485, F486, N487, C488, Y489, Q493
1594756	Discontinuous peptide	N331, I332, T333, N334, L335, P337, G339, E340, N343, A344, T345, R346, K356, R357, S359, C361, L441
1594758	Discontinuous peptide	Y351, Y449, L452, F456, T470, G482, E484, G485, F486, Y489, F490, L492, S494
1594759	Discontinuous peptide	Y369, S371, A372, F374, S375, T376, F377, K378, C379, V382, S383, P384, R403, G404, D405, R408, N501, G502, V503, G504, Y505, Y508
1594760	Discontinuous peptide	Y369, S375, F377, K378, C379, Y380, G381, V382, S383, P384, T385, K386, L390, C391, F392, P412, D427, D428, F429, L517, K528
1595221	Linear peptide	SFKEELDKYF	1147	1156
1596866	Discontinuous peptide	Y28, T63, P82, V83, P85, N87, D88, T108, T109, D111, K113, T114, T236, R237, Y269, L270
1596870	Discontinuous peptide on multi chain	A: G446, Y449, L455, F456, E484, G485, F486, Y489, F490, L492, Q493, S494; F: F342, L368, S371, A372, S373, F374, W436, L441
1597461	Discontinuous peptide	E337, T342, R343, F344, A345, Y348, N351, K353, Y446, N447, L449, R463, I465, T467, V480, F487
1597462	Discontinuous peptide	E337, T342, R343, Y348, N351, R352, K353, R354, Y446, N447, L449, R463, I465, S466, T467, E468, G479, F487, L489
1597463	Discontinuous peptide	L452, F453, Y470, A472, G473, S474, T475, V480, G482, F483, N484, C485, Y486, Q490
1597464	Discontinuous peptide	R343, N436, N437, L438, D439, S440, K441, V442, G443, G444, P496, T497
1597465	Discontinuous peptide	R400, D402, E403, R405, Q406, T412, G413, N414, D417, Y418, L452, F453, R454, K455, N457, Y470, A472, G473, S474, T475, F483, N484, Y486, Q490, Y498, Y502
1597466	Discontinuous peptide	T342, R343, N436, N437, L438, K441, V442, G443, G444, N447, Q495, P496, T497
1597467	Discontinuous peptide	T342, R343, Y348, L438, K441, V442, G444, Y446, N447, L449, I465, T467, G479, K481, F487, L489, S491
1597468	Discontinuous peptide	T412, G413, N414, D417, Y418, Y446, L452, F453, T475, P476, K481, G482, F483, N484, Y486, Q490, S491
1597629	Discontinuous peptide	G339, E340, N343, A344, T345, R346, N437, N440, L441, D442, S443, K444, V445, N448, Y451, P499, T500
1597632	Discontinuous peptide	R403, T415, G416, K417, D420, Y421, L455, F456, R457, K458, N460, Y473, A475, G476, S477, F486, N487, Y489, Q493, Y495, T500, N501, G502, V503, Y505
1597633	Discontinuous peptide	R403, T415, G416, K417, D420, Y421, Y453, L455, F456, R457, K458, N460, Y473, A475, G476, S477, F486, N487, Y489, Q493, T500, N501, G502, G504, Y505
1597634	Discontinuous peptide	Y369, N370, F374, S375, T376, F377, K378, C379, Y380, G381, V382, S383, P384, K386, D389, L390, D428, T430, L517
1597645	Discontinuous peptide on multi chain	A: K417, K444, Y449, N450, L452, L455, V483, E484, G485, F486, N487, Y489, F490, Q493, S494, Y495, Q498; B: N343, N370, S371, A372, S373, W436
1597646	Discontinuous peptide on multi chain	B: V445, G446, G447, Y449, N450, L452, Y453, L455, F456, G482, V483, E484, G485, F486, Y489, F490, Q493, S494, G496, Q498; E: A372, S373, N440, L441
1597880	Discontinuous peptide	Y369, S371, A372, F374, S375, F377, K378, C379, Y380, G381, V382, S383, P384, T385, V407, R408, P412, G413, D427, D428, F429, T430, V503, G504
1597881	Discontinuous peptide	Y369, S371, F377, K378, C379, Y380, G381, V382, S383, P384, T385, R408, P412, G413, Q414, T415, G416, D427, D428, F429, T430
1625483	Discontinuous peptide	F342, T345, R346, L368, S373, F374, W436, N437, N440, L441, K444, V445
1625484	Discontinuous peptide	T345, R346, N439, N440, L441, S443, K444, V445, G446, G447, N450, Q498, P499, T500, Q506
1633579	Discontinuous peptide	Y369, S371, A372, F377, K378, C379, Y380, G381, V382, S383, P384, R408, P412, G413, Q414, T415, D420, D427, N460
1642889	Discontinuous peptide	W353, N354, R355, R357, Y449, N450, L452, R457, P463, F464, E465, R466, D467, I468, S469, T470, I472, G482, E484, F490, L492
1642892	Discontinuous peptide	Y144, Y145, H146, K147, K150, W152, R246, S247, Y248, L249
1642893	Discontinuous peptide	Y144, Y145, H146, K147, K150, W152, R246, Y248, L249, P251, S256
1642895	Discontinuous peptide	N99, R102, G103, W104, I119, N121, Y170, S172, Q173, P174, F175, L176, M177, D178, E180, K182, N188, R190, F192, H207, E224, L226
